# Determinants of regulatory compliance in health and social care services: a systematic review using the Consolidated Framework for Implementation Research

**DOI:** 10.1101/2022.11.14.22282145

**Authors:** Paul Dunbar, Laura Keyes, John P Browne

## Abstract

**Background:** The delivery of high quality care is a fundamental goal for health systems worldwide. One policy tool to ensure quality is the regulation of minimum standards by an independent public authority. This systematic review seeks to identify determinants of compliance with such regulation in health and social care services.

**Methods:** Systematic searches were carried out on five electronic databases and grey literature sources. Quantitative, qualitative and mixed methods studies were eligible for inclusion. Titles and abstracts were screened by two reviewers independently. Determinants were identified from the included studies, extracted and allocated to constructs in the Consolidated Framework for Implementation Research (CFIR). The quality of included studies was appraised by two independent reviewers. The results were synthesised in a narrative review using the constructs of the CFIR as grouping themes.

**Results:** The search yielded 7,500 articles for screening, of which 157 were included. Most studies were quantitative designs in nursing home settings and were conducted in the United States. We found the following structural characteristics and compliance to be positively associated: smaller facilities (as measured by bed capacity); higher nurse-staffing levels; and lower staff turnover. A facility’s geographic location and compliance was also associated. We make no findings in respect of process determinants as qualitative studies were sparse, limiting investigation of the processes underlying regulatory compliance.

**Conclusion:** The literature in this field has focused to date on the structural attributes of compliant providers, perhaps because these are easier to measure, and has neglected more complex processes around the implementation of regulatory standards. A number of gaps, particularly in terms of qualitative work focused on the mechanisms involved in implementing regulations, are evident in the literature and further research in this area is needed to provide a clearer picture.
