## Supplementary file 4 for "Determinants of regulatory compliance in health and social care services: a systematic review using the Consolidated Framework for Implementation Research"

### Sheet: Explanatory notes
Supplemntary file 4 - Quality assessment checklists for each included study
The results of the quality appraisal are organised in worksheets as follows:
Worksheet title	Notes
Analytical - Cross-sectional	All studies that were appraised using the Joanna Briggs Institute checklist for analytical cross-sectional studies: https://jbi.global/sites/default/files/2021-10/Checklist_for_Analytical_Cross_Sectional_Studies.docx
Qualitative	All studies that were appraised using the Joanna Briggs Institute checklist for qualitative research: https://jbi.global/sites/default/files/2021-10/Checklist_for_Qualitative_Research.docx
RCT	All studies that were appraised using the Joanna Briggs Institute checklist for randomized controlled trials: https://jbi.global/sites/default/files/2021-10/Checklist_for_RCTs.docx
Mixed-Methods	All studies that were appraised using the Mixed-Methods Appraisal Tool: https://escholarship.mcgill.ca/downloads/v118rj210

### Sheet: Analytical - Cross-sectional 
Title	Author(s)	Year	1. Were the criteria for inclusion in the sample clearly defined?	2. Were the study subjects and the setting described in detail?	3. Was the exposure measured in a valid and reliable way?	4. Were objective, standard criteria used for measurement of the condition?	5. Were confounding factors identified?	6. Were strategies to deal with confounding factors stated?	7. Were the outcomes measured in a valid and reliable way?	8. Was appropriate statistical analysis used?
A longitudinal study of the relationship between nurse staffing and quality of care in nursing homes	Kim, H.	2006	Yes	Yes	n/a	No	Yes	Yes	Yes	Yes
A national-level analysis of the relationship between nursing home satisfaction and quality	Nadash, P. et al	2019	Yes	Yes	n/a	Yes	Yes	Yes	Yes	Yes
A panel data analysis of the relationships of nursing home staffing levels and standards to regulatory deficiencies	Kim, H. et al	2009	Yes	Yes	n/a	Unclear	Yes	Yes	Yes	Yes
A report of information technology and health deficiencies in U.S. nursing homes	Alexander, G. L.; Madsen, R. W.	2017	Yes	Yes	n/a	Yes	Yes	Yes	Yes	Yes
Abuse and neglect in nursing homes: The role of serious mental illness	Jester, D. J. et al	2022	Yes	Yes	Yes	Yes	Yes	Yes	Yes	Yes
Administrative deficiency citations and quality of care in nursing homes	Castle, N. G.; Longest, B. B.	2006	Yes	No	n/a	No	Yes	Yes	Yes	Yes
Administrator turnover and quality of care in nursing homes	Castle, N. G.	2001	Yes	Yes	n/a	Yes	Yes	Yes	Yes	Yes
An examination of special focus facility nursing homes	Castle, N. G.; Engberg, J. B.	2010	Yes	Yes	n/a	Yes	Yes	Yes	Yes	Yes
An examination of strategic group membership and technology in the nursing home industry	Laberge, A.	2009	Yes	Yes	n/a	Yes	Yes	Yes	Yes	Yes
An exploratory study of boarding home sanctions and compliance in Washington State	Graf Schaffner, M. L.	2011	Yes	Yes	n/a	Yes	Yes	Yes	Yes	Yes
Analysis of the relationships between nursing home administrator's types of learning and nursing home effectiveness	Loescher, S. C.	1994	Yes	Yes	n/a	Yes	Yes	Yes	Yes	Yes
Analyzing the effect of complaints, investigation of allegations, and deficiency citations on the quality of care in united states nursing homes (2007 – 2012)	Hansen, K. E.	2015	Yes	Yes	n/a	Yes	Yes	Yes	Yes	Yes
Are nursing home survey deficiencies higher in facilities with greater staff turnover	Lerner, N. B. et al	2014	Yes	Yes	n/a	Unclear	Yes	Yes	Yes	Yes
Are patients with serious mental illness more likely to be admitted to nursing homes with more deficiencies in care?	Li, Y. et al	2011	Yes	Yes	n/a	Yes	Yes	Yes	Yes	Yes
Association between nursing home staff turnover and infection control citations	Loomer, L. et al	2022	Yes	Yes	Yes	Yes	Yes	Yes	Yes	Yes
Building policy and service theory from nursing home inspection results: Qualitative Comparative Analysis	Bell, E. et al	2013	Yes	Yes	n/a	No	No	n/a	Yes	Yes
Care deficiencies and super-organization of American nursing homes in hospital referral region	Pittman, T.	2020	Yes	No	n/a	Yes	Yes	Yes	Yes	Yes
Characteristics of community nursing homes serving per diem veterans, 1999 to 2002	Johnson, C. E. et al	2007	Yes	Yes	n/a	No	Yes	Yes	Yes	Yes
Citations and compliance with the Nursing Home Reform Act of 1987	Castle, N. G.	2001	Yes	Yes	n/a	Yes	Yes	Yes	Yes	Yes
Civil money penalty enforcement actions for quality deficiencies in nursing homes	Wang, X. et al	2020	Yes	Yes	n/a	Yes	Yes	Yes	Yes	Yes
CMS mega-rule update and the status of pharmacy-related deficiencies in nursing homes	Wesson, K. W.	2020	Yes	Yes	n/a	No	Yes	Yes	Yes	Yes
Community presence and nursing home quality of care: the ombudsman as a complementary role	Cherry, R. L.	1993	Yes	Yes	n/a	Yes	Yes	Yes	Yes	Yes
Comparing public quality ratings for accredited and nonaccredited nursing homes	Williams, S. C. et al	2017	Yes	Yes	n/a	Yes	Yes	Yes	Yes	Yes
Comparing quality of care in non-profit and for-profit nursing homes: a process perspective	Chesteen, S. et al	2005	Yes	Yes	n/a	Yes	Yes	Yes	Yes	Yes
Correlation between administrator turnover and survey results	Christensen, C.; Beaver, S.	1996	Yes	Yes	n/a	Yes	Yes	No	Yes	No
Cost-effective adjustments to nursing home staffing to improve quality	Bowblis, J. R.; Roberts, A. R.	2020	Yes	Yes	n/a	No	Yes	Yes	Yes	Yes
Criminological theories and regulatory compliance	Makkai, T.; Braithwaite, J.	1991	Yes	Yes	n/a	Yes	Yes	Yes	Yes	Yes
Cross-subsidization in nursing homes: Explaining rate differentials among payer types	Troyer, J. L.	2002	Yes	Yes	n/a	Yes	Yes	Yes	Yes	Yes
Culture change and nursing home quality of care	Grabowski, D. C. et al	2014	Yes	Yes	n/a	Yes	Yes	Yes	Yes	Yes
Deficiency citations for physical restraint use in nursing homes	Castle, N. G.	2000	Yes	Yes	n/a	No	Yes	Yes	Yes	Yes
Dietary service staffing impact nutritional quality in nursing homes	Smith, K. M. et al	2019	Yes	Yes	n/a	Yes	Yes	Yes	Yes	Yes
Disentangling quality and safety indicator data: a longitudinal, comparative study of hand hygiene compliance and accreditation outcomes in 96 Australian hospitals	Mumford, V. et al	2014	Yes	Yes	Yes	Yes	Yes	Yes	Yes	Yes
Do corporate chains affect quality of care in nursing homes? The role of corporate standardization	Kamimura, A. et al	2007	Yes	Yes	n/a	Yes	Yes	Yes	Yes	Yes
Do high rates of OSCAR deficiencies prompt improved nursing facility processes and outcomes?	Klopfenstein, K. et al	2011	Yes	Yes	n/a	Unclear	Yes	Yes	Yes	Yes
Do mandatory overtime laws improve quality? Staffing decisions and operational flexibility of nursing homes	Lu, S. F.; Lu, L. X.	2017	Yes	Yes	n/a	Yes	Yes	Yes	Yes	Yes
Do recipients of an association-sponsored quality award program experience better quality outcomes compared with other nursing facilities across the United States?	Castle, N. G. et al	2018	Yes	Yes	n/a	Yes	Yes	Yes	Yes	Yes
Does competition improve service quality? The case of nursing homes where public and private payers coexist	Lu, S. F. et al	2021	Yes	Yes	n/a	No	Yes	Yes	Yes	Yes
Does investor ownership of nursing homes compromise the quality of care?	Harrington, C. et al	2001	Yes	No	n/a	Yes	Yes	Yes	Yes	Yes
Does litigation increase or decrease health care quality?: a national study of negligence claims against nursing homes	Stevenson, D. G. et al	2013	Yes	Yes	n/a	Yes	Yes	Yes	Yes	Yes
Does the public sector outperform the nonprofit and for‐profit sectors? Evidence from a national panel study on nursing home quality and access	Amirkhanyan, A. A. et al	2008	Yes	Yes	n/a	Yes	Yes	Yes	Yes	Yes
Effects of Medicare payment changes on nursing home staffing and deficiencies	Konetzka, R. T. et al	2004	Yes	Yes	n/a	Yes	Yes	Yes	Yes	Yes
Effects of nursing practice environments on quality outcomes in nursing homes	Flynn, L. et al	2010	Yes	Yes	n/a	Yes	Yes	Yes	Yes	Yes
Effects of state minimum staffing standards on nursing home staffing and quality of care	Park, J.; Stearns, S. C.	2009	Yes	Yes	n/a	No	Yes	Yes	Yes	Yes
Elderly Hispanics more likely to reside in poor-quality nursing homes	Fennell, M. L. et al	2010	Yes	Yes	n/a	Yes	n/a	n/a	Yes	Yes
Excess demand, the percentage of Medicaid patients, and the quality of nursing home care	Nyman, J. A.	1988	Yes	Yes	n/a	Yes	Yes	Yes	Yes	Yes
Exploring the influence of the regulatory survey process on nursing home administrator job satisfaction and job seeking	Holecek, T. et al	2010	Yes	Yes	n/a	Yes	Yes	Yes	Yes	Yes
Factors affecting compliance with national accreditation essential safety standards in the Kingdom of Saudi Arabia	Althumairi, A. et al	2022	Yes	Yes	Yes	Yes	Yes	Yes	Yes	Yes
Factors that influence an administrator's perception of what they consider important in job knowledge and how those perceptions impact quality of care	Fabbri, M. A.	2006	Yes	Yes	n/a	Yes	Yes	Yes	Yes	Yes
Government regulation and the quality of healthcare - Evidence from minimum staffing legislation for nursing homes	Matsudaira, J. D.	2014	Yes	Yes	n/a	Yes	Yes	Yes	Yes	Yes
Hand hygiene deficiency citations in nursing homes	Castle, N. G. et al	2014	Yes	Yes	n/a	Yes	Yes	Yes	Yes	Yes
Hospital characteristics associated with penalties in the centers for Medicare & Medicaid Services Hospital-Acquired Condition Reduction Program	Rajaram, R. et al	2015	Yes	Yes	Yes	Yes	Yes	Yes	Yes	Yes
Impact of voluntary accreditation on deficiency citations in U.S. nursing homes	Wagner, L. M. et al	2012	Yes	Yes	n/a	Yes	Yes	Yes	Yes	Yes
Implementation of an emergency power rule: Compliance of Florida nursing homes and assisted living facilities	June J. W. et al	2022	Yes	Yes	Yes	Yes	No	No	Yes	Yes
Infection control citations in nursing homes: Compliance and geographic variability	Jester, D. J. et al	2021	Yes	Yes	n/a	Yes	n/a	n/a	Yes	Yes
Infection prevention and control programs in US nursing homes: results of a national survey	Herzig, C. T. et al	2016	Yes	Yes	n/a	Yes	Yes	Yes	Yes	Yes
Influence of administrator and facility characteristics on nursing home performance	Singh, D. A.	1994	Yes	Yes	n/a	Yes	Yes	Yes	Yes	Yes
Institutional form and the nursing home industry: Ownership effects on costs and quality	Holmes, J. S.	1992	Yes	Yes	n/a	Yes	Yes	Yes	Yes	Yes
Intended and unintended consequences of minimum staffing standards for nursing homes	Chen, M. M.; Grabowski, D. C.	2015	Yes	Yes	n/a	Yes	Yes	Yes	Yes	Yes
Iowa nursing home characteristics associated with reported abuse	Jogerst, G. J. et al	2006	Yes	Yes	n/a	Yes	Yes	Yes	Yes	Yes
Is nurse aide retention associated with nursing home quality?	Kennedy, K. A.	2021	Yes	Yes	n/a	Yes	Yes	Yes	Yes	Yes
Is the quality of nursing homes countercyclical? Evidence from 2001 through 2015	Huang, S. S.; Bowblis, J. R.	2019	Yes	Yes	n/a	Yes	Yes	Yes	Yes	Yes
Joint commission accreditation and quality measures in US nursing homes	Wagner, L. M. et al	2012	Yes	Yes	n/a	Yes	Yes	Yes	Yes	Yes
Long-term care standards: enforcement and compliance	Christianson, J. B.	1979	Unclear	Yes	n/a	Yes	Yes	Yes	Yes	Yes
Medicare's prospective payment system for skilled nursing facilities: Effects on staffing and quality of care	White, C.	2005	Yes	Yes	n/a	Yes	Yes	Yes	Yes	Yes
Mental health care deficiency citations in nursing homes and caregiver staffing	Castle, N. G.; Myers, S.	2006	Yes	Yes	n/a	No	Yes	Yes	Yes	Yes
Nurse aide retention in nursing homes	Castle, N. G. et al	2020	Yes	Yes	n/a	Yes	Yes	Yes	Yes	Yes
Nurse staffing and deficiencies in the largest for-profit nursing home chains and chains owned by private equity companies	Harrington, C. et al	2012	Yes	Yes	n/a	Yes	Yes	Yes	Yes	Yes
Nurse staffing and deficiency of care for inappropriate psychotropic medication use in nursing home residents with dementia	Yoon, J. M. et al	2022	Yes	Yes	Yes	Yes	Yes	Yes	Yes	Yes
Nurse staffing and quality of care in nursing facilities	Johnson-Pawlson, J.; Infeld, D. L.	1996	Yes	Yes	n/a	Yes	Yes	Yes	Yes	Yes
Nurse staffing levels and quality of care in Northeastern Pennsylvania nursing homes	Akinci, F.; Krolikowski, D.	2005	Yes	Yes	n/a	Yes	Yes	Yes	Yes	Yes
Nursing home administrator turnover and quality of care: A quantitative study	Harvey, D.	2014	Yes	Yes	n/a	Yes	Yes	Yes	Yes	Yes
Nursing home deficiencies: An exploratory study of interstate variations in regulatory activity	Kelly, C. M. et al	2008	Yes	Yes	n/a	Yes	Yes	Yes	Yes	Yes
Nursing home deficiency citations for abuse	Castle, N. G.	2011	Yes	Yes	n/a	No	Yes	Yes	Yes	Yes
Nursing home deficiency citations for infection control	Castle, N. G. et al	2011	Yes	Yes	n/a	No	Yes	Yes	Yes	Yes
Nursing home deficiency citations for medication use	Castle, N. G.; Engberg, J. B.	2007	Yes	Yes	n/a	No	Yes	Yes	Yes	Yes
Nursing home deficiency citations for physical restraints and restrictive side rails	Wagner, L. M. et al	2013	Yes	Yes	n/a	No	Yes	Yes	Yes	Yes
Nursing home deficiency citations for safety	Castle, N. G. et al	2010	Yes	Yes	n/a	No	Yes	Yes	Yes	Yes
Nursing home director of nursing leadership style and director of nursing-sensitive survey deficiencies	McKinney, S. H. et al	2016	Yes	Yes	n/a	Yes	Yes	Yes	Yes	Yes
Nursing home environment and organizational performance: association with deficiency citations	Temkin-Greener, H. et al	2010	Yes	Yes	n/a	No	Yes	Yes	Yes	Yes
Nursing home infection control program characteristics, CMS citations, and implementation of antibiotic stewardship policies: A national study	Stone, P. W. et al	2018	Yes	Yes	n/a	Yes	Yes	Yes	Yes	Yes
Nursing home profit margins and citations for infection prevention and control	Sharma, H.; Xu, L.	2021	Yes	Yes	n/a	Yes	Yes	Yes	Yes	Yes
Nursing home quality and financial performance: Does the racial composition of residents matter?	Chisholm, L. et al	2013	Yes	Yes	n/a	Yes	Yes	Yes	Yes	Yes
Nursing home quality and financial performance: Is there a business case for quality?	Weech-Maldonado, R. et al	2019	Yes	Yes	n/a	Yes	Yes	Yes	Yes	Yes
Nursing home safety: does financial performance matter?	Oetjen, R. M. et al	2011	Yes	Yes	n/a	Yes	Yes	Yes	Yes	Yes
Nursing home staffing and its relationship to deficiencies	Harrington, C. et al	2000	Yes	Yes	n/a	No	Yes	Yes	Yes	Yes
Nursing home survey deficiencies for physical restraint use	Graber, D. R.; Sloane, P. D.	1995	Yes	Yes	n/a	Unclear	Yes	Yes	Yes	Yes
Nursing home work environment characteristics: Associated outcomes in psychosocial care	Bonifas, R. P.	2008	Yes	Yes	n/a	Yes	Yes	Yes	Yes	Yes
Nursing homes in states with infection control training or infection reporting have reduced infection control deficiency citations	Cohen, C. C. et al	2015	Unclear	No	n/a	n/a	n/a	n/a	Yes	Yes
Nursing homes with persistent deficiency citations for physical restraint use	Castle, N. G.	2002	Yes	Yes	n/a	No	Yes	Yes	Yes	Yes
Nursing staff availability and other facility characteristics in relation to assisted living care deficiencies	Trinkoff, A. M. et al	2019	Yes	Yes	n/a	Yes	Yes	Yes	Yes	Yes
Organizational and environmental effects on voluntary and involuntary turnover	Donoghue, C.; Castle, N. G.	2007	Yes	Yes	n/a	Yes	Yes	Yes	Yes	Yes
Organizational correlates of the risk-adjusted pressure ulcer prevalence and subsequent survey deficiency citation in California nursing homes	Dellefield, M. E.	2006	Yes	Yes	n/a	Yes	Yes	Yes	Yes	Yes
Outcomes of health information technology utilization in nursing homes: Do implementation processes matter?	Hamann, D. J.; Bezboruah, K. C.	2020	Yes	Yes	n/a	Yes	Yes	Yes	Yes	Yes
Ownership conversions and nursing home performance	Grabowski, D. C.; Stevenson, D. G.	2008	Yes	Yes	n/a	Yes	Yes	Yes	Yes	Yes
Physician compliance with quality and patient safety regulations: The role of perceived enforcement approaches and commitment	Weske, U. et al	2019	Yes	Yes	n/a	Yes	No	n/a	Yes	Yes
Predictors of quality in rural nursing homes using standard and novel methods	Towsley, G. L. et al	2013	Yes	Yes	n/a	Yes	Yes	Yes	Yes	Yes
Predictors of quality of care in California nursing homes	Dellefield, M. E.	1999	Yes	Yes	n/a	No	Yes	Yes	Yes	Yes
Providing outcomes information to nursing homes: can it improve quality of care?	Castle, N. G.	2003	Yes	Yes	n/a	No	No	n/a	Yes	Yes
Public, private, nonprofit ownership and the response to asymmetric information: The case of nursing homes	Weisbrod, B. A.; Schlesinger, M.	1986	Yes	No	n/a	Unclear	Yes	Yes	Yes	Yes
Quality concerns in nursing homes that serve large proportions of residents with serious mental illness	Jester, D. J. et al	2020	Yes	Yes	Yes	Yes	Yes	Yes	Yes	Yes
Quality failures in residential aged care in Australia: The relationship between structural factors and regulation imposed sanctions	Baldwin, R. et al	2015	Yes	Yes	n/a	Yes	No	n/a	Yes	Yes
Quality indicator survey versus traditional survey in New York State: a comparison of results from annual nursing home surveys	Delaney, C. M. et al	2018	Yes	Yes	n/a	Yes	Yes	Yes	Yes	Yes
Quality of care & California nursing homes: The effects of staffing, organizational, resident and market characteristics	Collier, E. J.	2008	Yes	Yes	n/a	Yes	Yes	Yes	Yes	Yes
Quality of care in nursing homes: An analysis of relationships among profit, quality, and ownership	O'Neill, C. et al	2003	Yes	Yes	n/a	Yes	Yes	Yes	Yes	Yes
Quality of care: Impact of nursing home characteristics	Lee, H. Y.	2009	Yes	Yes	n/a	Yes	Yes	Yes	Yes	Yes
Registered nurse staffing and OBRA deficiencies in Nevada nursing facilities	Moseley, C. B.; Jones, L.	2003	Yes	Yes	n/a	No	Yes	Yes	Yes	Yes
Registered nurse staffing mix and quality of care in nursing homes: A longitudinal analysis	Kim, H. et al	2009	Yes	Yes	n/a	Unclear	Yes	Yes	Yes	Yes
Regulatory styles, motivational postures and nursing home compliance	Braithwaite, V. et al	1994	Yes	Yes	n/a	Yes	Yes	Yes	Yes	Yes
Reintegrative shaming and compliance with regulatory standards	Makkai, T.; Braithwaite, J.	1994	Yes	Unclear	n/a	Unclear	Yes	Yes	Yes	Yes
Relationship between nurse staffing and quality of care in Louisiana nursing homes	Kercado, V.	2016	Yes	Yes	n/a	No	Yes	Yes	Yes	Yes
Relationship between quality of care and negligence litigation in nursing homes	Studdert, D. M. et al	2011	Yes	Yes	n/a	Yes	Yes	Yes	Yes	Yes
Relationship of facility characteristics and presence of an Ombudsman to Missouri long-term care facility state inspection report results	Cox, C. C. et al	2011	Yes	Yes	n/a	Yes	Yes	Yes	Yes	Yes
Reliability of the nursing home survey process: A simultaneous survey approach	Lee, R. H. et al	2006	Yes	Yes	n/a	Yes	No	n/a	Yes	Yes
Revisiting the relationship between nurse staffing and quality of care in nursing homes: An instrumental variables approach	Lin, H.	2014	Yes	Yes	n/a	Yes	Yes	Yes	Yes	Yes
Serious mental illness and nursing home quality of care	Rahman, M. et al	2013	Yes	Yes	n/a	Yes	Yes	Yes	Yes	Yes
Staff turnover and quality of care in nursing homes	Castle, N. G.; Engberg, J. B.	2005	Yes	Yes	n/a	Yes	Yes	Yes	Yes	Yes
Staffing-related deficiency citations in nursing homes	McDonald, S. M. et al	2013	Yes	Yes	n/a	No	Yes	Yes	Yes	Yes
State nursing home enforcement systems	Harrington, C. et al	2004	Yes	Yes	n/a	No	Yes	Yes	Yes	Yes
Testing an expected utility model of corporate deterrence	Braithwaite, J; Makkai, T.	1991	Yes	Yes	n/a	Yes	Yes	Yes	Yes	Yes
The admission of blacks to high-deficiency nursing homes	Grabowski, D. C.	2004	Yes	Yes	n/a	No	Yes	Yes	Yes	Yes
The association between hospital characteristics and emergency medical treatment and Labor Act citation events	Terp, S. et al	2020	Yes	Yes	n/a	Yes	Yes	Yes	Yes	Yes
The association between staff retention and English care home quality	Allan, S.; Vadean, F.	2021	Yes	Yes	n/a	Yes	Yes	Yes	Yes	Yes
The effects of ownership and ownership change on nursing home industry costs	Holmes, J. S.	1996	Yes	Yes	n/a	Yes	Yes	Yes	Yes	Yes
The impact of Electronic Health Records on risk management of information systems in Australian residential aged care homes	Jiang, T. et al	2016	Yes	Yes	Yes	Yes	Yes	Yes	Yes	Yes
The impact of nurse turnover on quality of care and mortality in nursing homes: Evidence from the great recession	Antwi, Y. A.; Bowblis J. R.	2018	Yes	Yes	n/a	Yes	Yes	Yes	Yes	Yes
The influence of consistent assignment on nursing home deficiency citations	Castle, N. G.	2011	Yes	Yes	n/a	Yes	Yes	Yes	Yes	Yes
The influence of nurse staffing levels on quality of care in nursing homes	Hyer, K. et al	2011	Yes	Yes	n/a	No	Yes	Yes	Yes	Yes
The influence of nursing home characteristics and task environment on complaints and survey performance	Graber, D. R.	1993	Yes	Yes	n/a	Yes	Yes	Yes	Yes	Yes
The influence of registered nurse staffing on the quality of nursing home care	Munroe, D. J.	1990	Yes	Yes	n/a	No	Yes	Yes	Yes	Yes
The quality indicator survey: Background, implementation, and widespread change	Lin, M. K.; Kramer, A. M.	2013	Yes	Yes	n/a	Yes	Unclear	Unclear	Yes	Yes
The quality of care in residential care facilities for the elderly	Flores, C.	2007	Yes	Yes	n/a	Yes	Yes	Yes	Yes	Yes
The regulation and enforcement of federal nursing home standards, 1991-1997	Harrington, C; Carrillo, H.	1999	Yes	Yes	n/a	No	n/a	n/a	Yes	Yes
The regulation of US nursing homes: An examination of state and federal tools and their effect on providers' performance	Hawks, B. A.	2018	Yes	Yes	Yes	Yes	Yes	No	Yes	Yes
The relationship between nursing staff levels, skill mix, and deficiencies in Maryland nursing homes	Lerner, N. B.	2013	Yes	Yes	n/a	No	Yes	Yes	Yes	Yes
The relationship between volunteer long-term care ombudsmen and regulatory nursing home actions	Nelson, H. W. et al	1995	Yes	Yes	n/a	Yes	n/a	n/a	Yes	Yes
The relationship of ownership and size to quality of care in Wisconsin nursing homes	Riportella-Muller, R.; Slesinger, D. P.	1982	Yes	Yes	n/a	Yes	Yes	Yes	Yes	Yes
The rise of human service chains: antecedents to acquisitions and their effects on the quality of care in US nursing homes	Banaszak-Holl, J. et al	2002	Yes	Yes	n/a	Yes	Yes	Yes	Yes	Yes
The role of sanctions in Australia's residential aged care quality assurance system	Ellis, J. M.; Howe, A.	2010	Yes	Yes	n/a	Yes	Yes	Yes	Yes	Yes
The role of the not-for-profit firm in the mixed industry: Three empirical analyses of the long-term care and hospital industries	Ballou, J. P.	2000	Yes	Yes	n/a	Yes	Yes	Yes	Yes	Yes
The social worker in interdisciplinary care planning	Vongxaiburana, E. et al	2011	Yes	Yes	n/a	No	Yes	Yes	Yes	Yes
The use of contract licensed nursing staff in U.S. nursing homes	Bourbonniere, M. et al	2006	Yes	Yes	n/a	No	Yes	Yes	Yes	Yes
Using deficiency data to measure quality in assisted living communities: A Florida statewide study	June J. W. et al	2020	Yes	Yes	n/a	Yes	Yes	Yes	Yes	Yes
Voluntary and involuntary nursing home staff turnover	Donoghue, C.; Castle, N. G.	2006	Yes	Yes	n/a	No	Yes	Yes	Yes	Yes
Who are the innovators? Nursing homes implementing culture change	Grabowski, D. C. et al	2014	Yes	Yes	n/a	Yes	Yes	Yes	Yes	Yes
Why are some care homes better than others? An empirical study of the factors associated with quality of care for older people in residential homes in Surrey, England	Gage, H. et al	2009	Yes	Yes	n/a	Yes	Yes	Yes	Yes	Yes

### Sheet: Qualitative
Title	Author(s)	Year	1. Is there congruity between the stated philosophical perspective and the research methodology?	2. Is there congruity between the research methodology and the research question or objectives?	3. Is there congruity between the research methodology and the methods used to collect data?	4. Is there congruity between the research methodology and the representation and analysis of data?	5. Is there congruity between the research methodology and the interpretation of results?	6. Is there a statement locating the researcher culturally or theoretically?	7. Is the influence of the researcher on the research, and vice- versa, addressed?	8. Are participants, and their voices, adequately represented?	9. Is the research ethical according to current criteria or, for recent studies, and is there evidence of ethical approval by an appropriate body?	10. Do the conclusions drawn in the research report flow from the analysis, or interpretation, of the data?
Exploring the challenges non-clinical departments encounter during Eden alternative implementation	George, K.	2019	Yes	Yes	Yes	Yes	Yes	Yes	Yes	Yes	Yes	Yes
Failing the metric but saving lives: The protocolization of sepsis treatment through quality measurement	Winslow, R.	2020	Yes	Yes	Yes	Yes	Yes	No	No	Yes	Yes	Yes
High-performing and low-performing nursing homes: a view from complexity science	Forbes-Thompson, S. et al	2007	Yes	Yes	Yes	Yes	Yes	No	No	Yes	Yes	Yes
Performative Compliance and the State-Corporate Structuring of Neglect in a Residential Care Home for Older People	Greener, J.	2019	Yes	Yes	Yes	Yes	Yes	No	Yes	Yes	Yes	Yes
Reducing Antipsychotic Medication Use in Nursing Homes: A Qualitative Study of Nursing Staff Perceptions	Simmons, S. F. et al	2018	Yes	Yes	Yes	Yes	Yes	No	No	Yes	Yes	Yes
Hidden Owners, Hidden Profits, and Poor Nursing Home Care	Harrington, C. et al	2001	Yes	Yes	Yes	Yes	Yes	No	No	n/a	Unclear	Yes

### Sheet: RCT
Title	Author(s)	Year	1. Was true randomization used for assignment of participants to treatment groups?	2. Was allocation to treatment groups concealed?	3. Were treatment groups similar at the baseline?	4. Were participants blind to treatment assignment?	5. Were those delivering treatment blind to treatment assignment?	6. Were outcomes assessors blind to treatment assignment?	7. Were treatment groups treated identically other than the intervention of interest?	8. Was follow up complete and if not, were differences between groups in terms of their follow up adequately described and analyzed?	9. Were participants analyzed in the groups to which they were randomized?	10. Were outcomes measured in the same way for treatment groups?	11. Were outcomes measured in a reliable way?	12. Was appropriate statistical analysis used?	13. Was the trial design appropriate, and any deviations from the standard RCT design (individual randomization, parallel groups) accounted for in the conduct and analysis of the trial?
Unannounced versus announced hospital surveys: a nationwide cluster-randomized controlled trial	Ehlers et al.	2017	Yes	n/a	Yes	Yes	No	No	Yes	n/a	Yes	Yes	No	Yes	Yes
Reforming Nursing Home Quality: Regulation Impact on Cited Deficiencies and Nursing Home Outcome	Spector, W. D.; Drugovich, M. L.	1989	Unclear	n/a	Yes	No	No	No	Yes	n/a	Yes	n/a	No	Yes	Unclear

### Sheet: Mixed-Methods
Title	Author(s)	Year	S1. Are there clear research questions?	S2. Do the collected data allow to address the research questions?	5.1. Is there an adequate rationale for using a mixed methods design to address the research question?	5.2. Are the different components of the study effectively integrated to answer the research question?	5.3. Are the outputs of the integration of qualitative and quantitative components adequately interpreted?	5.4. Are divergences and inconsistencies between quantitative and qualitative results adequately addressed?	5.5. Do the different components of the study adhere to the quality criteria of each tradition of the methods involved?
Quality care and financial viability of rural nursing homes	Towsley, G. L.	2007	Yes	Yes	Yes	Yes	Yes	Yes	Yes
The contribution of electronic health records to risk management through accreditation of residential aged care homes in Australia	Yu, P. et al	2020	Yes	Yes	Yes	Yes	Unclear	n/a	Unclear
Quality procedures and complaints: nursing homes in Portugal	Gil, A. P.	2019	No	Yes	Yes	No	No	No	Unclear
Determinants of non-prescription antibiotic dispensing in Chinese community pharmacies from socio-ecological and health system perspectives	Wang, X. et al	2020	Yes	Yes	n/a	Yes	Yes	Yes	Yes
