## Supplementary file 5 for "Determinants of regulatory compliance in health and social care services: a systematic review using the Consolidated Framework for Implementation Research"

### Sheet: Explanatory note
Supplementary file 5 - full list of determinants and associations by CFIR construct
Each worksheet represents a CFIR domain. Constructs are included where we coded a determinant. Determinants under each construct are listed alphabetically
Column A	Name of CFIR domain/construct
Column B	Determinant name
Column C	Indicates the number of studies that found an association with the listed determinant and compliance (i.e. applies only to nominal variables such as geographic location)
Column D	Indicates the number of studies that found a negative association with the listed determinant and compliance
Column E	Indicates the number of studies that found a null association with the listed determinant and compliance
Column F	Indicates the number of studies that found a positive association with the listed determinant and compliance
Column G	Notes - provides additional detail on the determinant such as whether it was drawn from a qualitative study or if there are studies represented across more than one of columns C-F

### Sheet: Intervention Characteristics
I. INTERVENTION CHARACTERISTICS	Determinant	Associated	Neg	Null	Pos	Notes
Evidence Strength & Quality
Stakeholders’ perceptions of the quality and validity of evidence supporting the belief that the innovation will have desired outcomes.
	The sentiment seemed to be shared among others in the room, who laughed and nodded, and agreed that there was a tangible disconnect between their delivery of clinical care and the ratings and scores representing their care to the public.					Qualitative data
	As one nurse manager put it in a meeting," … it's not about the clinical management of sepsis, it's about fully reporting the “cookbook” steps of the goal”					Qualitative data
	clinicians repeatedly defined metric compliance as distinct to their clinical practice or scientific expertise.					Qualitative data
Relative Advantage
Stakeholders’ perception of the advantage of implementing the innovation versus an alternative solution.
	Rather than containing the worst aspects of corporate activity in this sector, regulation may serve to obscure what might be widespread routine forms of injurious activity through a veil of bureaucratic compliance.					Qualitative data
	During the discussion one of the participants (E8) mentioned that there are an estimated 3,000 non-licensed nursing homes in Portugal. “An inspection with a global closing order of all the illegal nursing homes would create an unsolvable problem: what would become of all the elderly who live there nowadays, who are roughly 25,000 to 30,000 people? There are simply not enough beds for so many peop…					Qualitative data
Adaptability
The degree to which an innovation can be adapted, tailored, refined, or reinvented to meet local needs.
	A mandate that requires clinicians to timestamp and document secondary tasks, just to ensure metric compliance, historically is not typical for ED workflow					Qualitative data
Complexity
Perceived difficulty of the innovation, reflected by duration, scope, radicalness, disruptiveness, centrality, and intricacy and number of steps required to implement.
	An internist involved in quality assurance, explained that clinicians and administrators agreed SEP-1 was so complex it would need its own meeting.					Qualitative data
	His explanation echoes accounts from research at other hospitals, which confirm unprecedented complexity contributing to SEP-1's difficulty					Qualitative data
OTHER
	Disapproving inspection teams				1
	Inspection team characteristics	5
	Inspection team: cooperative			1
	Inspection team: deterrence			1
	Inspection team: intervention is necessary				1
	Inspection team: persuasion and education			1
	Inspection tool	2
	Inspection type	1		1
	Integrating inspection teams				1
	Number of inspectors on team			1
	Perceived persuasive approach by regulator				1
	Perceived punishment approach by regulator			1
	Stigmatizing inspection teams		1
	Tolerant inspection teams		1

### Sheet: Outer Setting
II. OUTER SETTING	Determinant	Associated	Neg	Null	Pos	Notes
Peer Pressure
Mimetic or competitive pressure to implement an innovation, typically because most or other key peer or competing organizations have already implemented or are in a bid for a competitive edge.
	Higher competition		4	11	5	Lu et al (2021) report u-shaped finding with respect to competition: high competition and monopoly positively associated with compliance, medium competition negatively associated.
	Higher excess bed capacity in county			1	1
	Higher proportion of chain facilities in state		2	1
	Higher proportion of for-profit facilities in state			1
	Higher proportion of hospital-based facilities in state			2
	Higher level of service demand				1
	Nursing homes per population			1
	Transparency (publication of star-rating)			1
External Policy & Incentives
A broad construct that includes external strategies to spread innovations including policy and regulations (governmental or other central entity), external mandates, recommendations and guidelines, pay-for-performance, collaboratives, and public or benchmark reporting.
	Higher state focus on infection prevention			1	2	Cohen et al (2015) report findings in positive and null columns
	Minimum staffing standard in state				3
	More stringent licensing criteria			1
	Ombudsman available			2	1
	State-level mandatory overtime laws		1
	States with certificate of need law				1
OTHER
	Advocacy group for service users influence			1
	Democratic party Governor in state		1	1
	Democratic-controlled legislature in state		1
	Higher local income		2	7	2
	Higher local unemployment				1
	Higher mean age of service users		2		1
	Higher percentage of married service users				1
	Higher population density		1	10	5
	Higher proportion of African-American service users		2	3
	Higher proportion of Asian service users			1
	Higher proportion of elderly in community		4	2	3
	Higher proportion of female service users			1	1
	Higher proportion of Hispanic service users			2	1
	Higher proportion of other non-white residents				1
Grouped as proportion of service users with needs that may require more care	Higher proportion of service users with dementia		6	2	4
	Higher proportion of service users with disability			3
	Higher proportion of service users with high/complex care needs		18	21	5	The following studies report findings across more than one column for this determinant: Hansen (2015), Harrington et al (2000), Graber (1993), Riportella-Muller et al (1990), Jester et al (2021), Pittman (2020)
	Higher proportion of service users with intellectual disability		1	4	2
	Higher proportion of service users with needs related to incontinence		6	6	1	Pittman (2020) reported findings in both positive and negative columns for this determinant
	Higher proportion of service users with needs related to mental health ill health		11	10	5	The following studies report findings across more than one column for this determinant: Pittman (2020), Hansen (2015), Castle (2002), Konetzka et al (2004)
	Higher proportion of service users with OBS		1
	Higher proportion of veteran service users		1
	Higher proportion of White service users			1	2
	Higher public funding levels		1	7	6
	Higher rate of religiosity in county				1
	Individualistic state (Elazar measure)				1
	Legislative professionalism			1
	Measure of state Governor's institutional power			1
	Moralistic state (Elazar measure)			1
	Nursing home industry group influence			1
	Proportion of African-Americans in county				1
	Proportion of GW Bush supporters				1
	Proportion of Hispanics in county				1

### Sheet: Inner Setting
III. INNER SETTING	Determinant	Associated	Neg	Null	Pos	Notes
Structural Characteristics
The social architecture, age, maturity, and size of an organization.
Grouped as skilled/specialist services	Facility approved to provide high/low care only (rather than high & low care)		1
	Facility has special care unit			2
	Facility offers more skilled services				1
	Facility offers occupational therapy			1
	Facility offers ventialtor care		1
	Facility provides IV Therapy		1		1
	Facility provides pain management				1
	Facility provides rehabilitation/physical therapy services		1	1
	Facility provides suctioning therapy				1
	Facility provision of behaviour management		1
	Facility registered to provide on-site nursing		1
	Facility with dementia care unit		1		2
	Facility with nursing specialisation			1
	Higher facility incontinence training for service users				3
	Nursing home with specialist registration				1
	Regional support network placements for mental health		1
	Skilled nursing facility				1
	Assisted living facility providing memory care			1
	Assisted living facility with mental health care licence				1
	Assisted living facility with nursing licence		1
	Continuing care retirement community			1	2
	County medical care facility			1
	Facility certification status			1
	Facility certification type	1		1
	Facility Revenue source			1
	For-profit facility		29	17	7
	Geographic location	13		1
	Govt-owned NH without a shared owner in HRR				1
	Hospital-based		1	8	5
	Larger size facility		40	16	3	June et al (2022) reported larger nursing homes and compliance had a null association whereas larger assisted living facilities and compliance had a negative association
	Level 1 trauma centre		1
	Located near psychiatric hospital		1
	Model of ownership	5		6
	More facility experience with accreditation				1
	More years facility in operation		4		1
	Nursing home freestanding or co-located	1
	Nursing home with shared owner of another nursing home in hospital referral region				1
	Participation in clinical surgery registry		1
	Participation in the Community Nursing Home Program		1
	Safety-net hosptial status		1
	Teaching hospital status		1	1
	social workers and admission coordinators were instructed to fill beds with Medicare residents before accepting Medicaid residents					Qualitative data
Networks & Communications
The nature and quality of webs of social networks, and the nature and quality of formal and informal communications within an organization.
	Associated with compliant actors			1
	Chain membership		14	9	8
	Higher consultation with nursing home residents		1	1	1
	Higher consultation with nursing home residents' families		1	2	1
	Higher information technology use			3	2
	Higher staff meeting frequency		1	1
	Methods used to maintain a list of service users with infections			1
	Notification method for service users with potential infection			4
	Nursing home has a resident/family council		1
	Nursing home uses a satisfaction survey				1
	Participation in a infection control collaborative - other			2
	Participation in a infection control collaborative for MRSA				1
	Process standardisation across chain			2
	In the historically high-performing nursing homes (NH1 and NH2), administrative and direct care staff used multiple modes of communication to care for residents and their families In both homes, the flow of information, both hierarchically and laterally, was important to meeting resident needs quickly and thoroughly. In the low-performing nursing homes (NH3 and NH4), the conflicting message regar…					Qualitative data
Culture
Norms, values, and basic assumptions of a given organization.
	Belief in the standards				1
	Changing from non-profit to for-profit		1
	Conditional cooperation with regulation			1
	Culture of cooperation with regulation			1
	Culture of unconditional cooperation regulation			1
	Facility posture: capture			1
	Facility posture: management accommodation			1
	Facility posture: resistance				1
	Higher culture change focus				2
	Higher focus on patient-centred care			1	3
	Higher focus on reducing hospitalisation		1
	Nursing home strategic focus	1
	Subculture of resistance				1
Tension for Change
The degree to which stakeholders perceive the current situation as intolerable or needing change.
	Stricter enforcement		4	1	3	Graf Schaffner (2011) report findings in both positive and negative columns
	participants expressed an awareness of the pressure they feel to reduce the overall reported rate to fulfill regulatory requirements and maintain or improve their star rating via the CMS public-reporting system to denote nursing home care quality					Qualitative data
Compatibility
The degree of tangible fit between meaning and values attached to the innovation by involved individuals, how those align with individuals’ own norms, values, and perceived risks and needs, and how the innovation fits with existing workflows and systems.
	The powerplan was stressed as the key to correct documentation and thereby improved compliance with the metric. offer a coordinated, and inevitably, standardized approach to treating sepsis based on both policy requirements and clinical expertise. They also produce the documentation necessary for meeting and reporting on regulatory sepsis metrics					Qualitative data
Relative Priority
Individuals’ shared perception of the importance of the implementation within the organization.
Grouped as severity of regulatory sanctions	Probability of commonwealth detection			1
	Probability of cut funding for new admissions			1
	Probability of cutting all funding			1
	Probability of prosecution			1
	Probability of state detection			1
	Probability of withdrawal of licence			1
	Probability of withholding annual funding increase			1
	Severity of fine			1
	Severity of withholding annual funding increase		1
	Severity of withdrawal of license			1
Learning Climate
A climate in which: 1. Leaders express their own fallibility and need for team members’ assistance and input; 2. Team members feel that they are essential, valued, and knowledgeable partners in the change process; 3. Individuals feel psychologically safe to try new methods; and 4. There is sufficient time and space for reflective thinking and evaluation.
	Staff across and within all disciplines were involved in problem solving and decision making; staff were reminded that decision making and creativity improved with multiple perspectives.					Qualitative data
Leadership Engagement
Commitment, involvement, and accountability of leaders and managers with the implementation of the innovation.
	Accredited facility		1	1	3	Rajaram et al (2015) report findings in the negative and null columns
	Higher ownership turnover		1
	Receipt of a quality award				1
	In the high-performing homes, the leadership behaviors of the NHA and the DON created a clear, explicit, and coherent mission, a strong sense of purpose, for the organization. The importance of leadership relationship behaviors and the congruence of the stated and lived mission of the home were strikingly different between high- and low-performing homes					Qualitative data
OTHER
	Compliance with minimum staffing standard				2
	Facility accepts critical access admissions			1
	Facility accepts medicaid service users		1	1	3
	Facility accepts medicare service users				2
	Facility has policies related to the management of contaminated materials and environment			1
	Facility open to rural referrals			1
	Facility provides finances to access expert consultation in infection control			1
	Facility provides finances to attend external infection control training				1
	Facility provides finances to attend infection control meeting or conference			1
	Higher activities staff levels				1
	Higher administrative staff levels			1	1
	Higher agency/contract staff levels		3	1
	Higher certified medication aide staffing			1
	Higher facility admission rate			2
	Higher facility costs		6	4	1	Stevenson et al (2013) report findings in both negative and null columns
	Higher facility income			2	2
	Higher facility profitability		2	2	3	Oetjen et al (2011) report a u-shaped finding where both high and low financial performance and compliance are negatively associated and average financial performance and compiance is positively associated
	Higher food service staff levels			1
	Higher housekeeping staff levels			2
	Higher infection control professional quality (e.g. training/certification)			1
	Higher job satisfaction			1
	Higher level of staff training		1	2	2
	Higher licensed practitioner nurse staffing		5	13	5
	Higher licensed practitioner nurse to nurse aide staff ratio			1
	Higher market share for facility				1
	Higher nurse aide absenteeism		1
	Higher nurse aide in training staff			1
	Higher nurse aide staffing levels		3	9	16
	Higher occupancy		9	11	8
	Higher proportion of private paying service users		1	1	1
	Higher proportion of publicly-funded service users		21	18	6	Hansen (2015), O'Neill et al (2003), Collier (2008) report findings across more than one column
	Higher quality of acquiring chain				1
	Higher registerd nurse staffing levels		1	9	19
	Higher registered nurse to other care staff ratio			4	4
	Higher specialist staffing levels		1	2	5
	Higher staff salary			1
	Higher staff turnover		16	3		Herzig et al (2016) reports finding in the negative and null columns
	Higher total nursing staff levels		2	3	11
	Higher total staffing levels			4	2
	Infection control program staff also has Department Director responsibility			1
	Infection control program staff also has Disaster Preparedness responsibility			1
	Infection control program staff also has Employee Health responsibility			1
	Infection control program staff also has Quality Management responsibility			1
	Infection control program staff also has Staff Education responsibility		1
	Infection control program staff has no other responsibility			1
	Infection control program staff is also Director of Nursing/Assistant Director of Nursing		1
	Nursing home work environment measures			1	2
	Physical plant standardization				1
	Poor quality nursing homes that are acquired				1
	Recently-acquired nursing homes		1	1
	Social service director caseload level		1
	Type of resources used to determine how to care for and treat infected service users			1
	Administrative leadership behaviors that fostered staff appreciation included routine practices such as having adequate staffing levels and resources to do the job (e.g., resident lifts); helping out on the floor by making beds, passing meal trays, and assisting residents when needed;					Qualitative data

### Sheet: Characteristics of Individuals
IV. CHARACTERISTICS OF INDIVIDUALS	Determinant	Associated	Neg	Null	Pos	Notes
Self-efficacy
Individual belief in their own capabilities to execute courses of action to achieve implementation goals.
	Blocked legitimate opportunities		1
Individual Identification with Organization
A broad construct related to how individuals perceive the organization, and their relationship and degree of commitment with that organization.
	Higher job commitment			1	2
Other Personal Attributes
A broad construct to include other personal traits such as tolerance of ambiguity, intellectual ability, motivation, values, competence, capacity, and learning style.
	Emotional attachment to inspectors				1
	Higher level of staff task expectation		1
OTHER
	Employee health activities ranked as one of three most time-consuming infection control-related activities			1
	Higher staff empowerment				1
	Infection control policy development ranked as one of three most time-consuming infection control-related activities				1
	Infection surveillance ranked as one of three most time-consuming infection control-related activities			1
	Monitoring adherence to policy ranked as one of three most time-consuming infection control-related activities			1
	Senior manager perception of what is important			1
	Staff education ranked as one of three most time-consuming infection control-related activities			1
	Tracking antibiotic use ranked as one of three most time-consuming infection control-related activities			1
	Vaccination and immunization ranked as one of three most time-consuming infection control-related activities		1

### Sheet: Process
V. PROCESS	Determinant	Associated	Neg	Null	Pos	Notes
Key Stakeholders
Individuals from within the organization that are directly impacted by the innovation, e.g., staff responsible for making referrals to a new program or using a new work process.
	Physician represented on the infection control committees				1
	Administrative personnel made decisions without involving the staff or residents affected by the change Administration handed down a solution, without input…the social work department director was distressed when she was not included in the problem solving and resolution of a survey deficiency					Qualitative data
Executing
Carrying out or accomplishing the implementation according to plan.
	One physician explained that she orders blood cultures on every patient of hers that comes through the emergency room because the sepsis metric requires that immediate cultures are documented.					Qualitative data
	Participants recognized that there were many potential benefits of antipsychotic medication reduction with four primary themes: (d) Improvement in the facility Quality Indicator score (regulatory compliance).					Qualitative data
	The data analysis for this study revealed challenges from different non-clinical departments regarding pushing person centered care policies but showed little to no negative impact on annual state survey results. Most participants responded that the department had great annual survey results after achieving Eden Alternative certification.					Qualitative data
	The dynamics described in this article reveal that the formal aspects of caring—those enacted by regulatory authorities— are superseded by material conditions, which can lead standards to be enacted discursively but practically inactivated. What is uncovered in this study is that compliance with various standards becomes feigned by the corporation just as policing is performed by the so-called in…					Qualitative data
Reflecting & Evaluating
Quantitative and qualitative feedback about the progress and quality of implementation accompanied with regular personal and team debriefing about progress and experience.
	Clinicians felt inundated with pressure and performance evaluations that tracked their compliance with the sepsis metric.					Qualitative data
OTHER
	Corporate training			1
	Face-to-face training/In-service for infection control			1
	Facility has a mechanism for providing feedback to staff on hand hygiene compliance			1
	Handouts/flyers posted on care units for infection control updates			1
	Higher antibiotic use		1
	Higher hand hygiene scores			1
	Higher level of consensus leadership by Director of Nursing				1
	Higher level of management control			1	1
	Higher management autonomy				1
	Higher management control			1	1
	Higher senior manager quality (e.g. experience and education)			2	3
	More formal staff teams			1
	More self-managed staff teams				1
	More time spent on infection control activities			1
	Observation methods for infection control			3
	Providing outcome information			1
	Type of hand hygiene product used			1
	Use Centers for Disease Control definitions to determine service user infection				1
	Use Centers for Medicare & Medicaid Services minimum data set definitions to determine service user infection			1
	Use clinical/laboratory cultures to determine service user infection			1
	Use physician diagnosis to determine service user infection			1
	Use updated McGeer criteria to determine service user infection			1
	Video-based training tools		1
